# Human DNA methylation and the cortisol response to an acute psychological stressor: a systematic review and meta-analysis

**DOI:** 10.1101/2025.10.23.25338702

**Authors:** David Balfour, Zoe Kleinig, Murthy Mittinty, Sarah Cohen-Woods

## Abstract

The hypothalamic-pituitary-adrenal axis (HPA axis) is an important part of the stress response. The HPA axis may adapt to the environment in part through epigenetics, including DNA methylation. This pre-registered (OSF), PRISMA-compliant systematic review and meta-analysis aimed to evaluate the level of evidence for an association between DNA methylation and the cortisol response to an acute psychological stressor, a key marker of HPA axis function, in humans. PsycINFO, MEDLINE, Scopus, and Web of Science were searched on the 1^st^ of September 2025 and risk of bias was evaluated using an original rubric. Thirty-nine studies were included, with mixed results. Meta-analyses revealed support for an association between *NR3C1* methylation and a stronger cortisol response in infants (*r* = .26, *p* = .01), but not other age groups (*r* = -.01, *p* = . 85). There was some tentative evidence for an association between *SLC6A4* methylation and a weaker cortisol response (*r* = -.15, *p* = .056), but the effect was not significant. There was preliminary (non-meta-analytic) support for *LEP*, *NR3C2*, *OXTR*, and *SKA2*. The mixed results may be a product of confounding, small sample sizes, and candidate gene methods. They may also reflect a true but complex relationship, observable only in certain populations (e.g., infants) or in conjunction with other biological or environmental factors (e.g., antidepressants). We propose several directions for research, including a collaborative, pre-registered meta-analysis and a focus on genomic loci that may be more strongly correlated between brain and peripheral tissue. This review received no specific funding.
