## Supplementary Tables for "Human DNA methylation and the cortisol response to an acute psychological stressor: a systematic review and meta-analysis"

### Sheet: table_s1
Risk of Bias Rubric
Domain
1. Selection of participants
• Were participants sampled to avoid or minimise selection bias with regard to the population of interest?
• Were participants sampled to avoid or minimise potential confounding with regard to the relationship of interest? Consider distinct subgroups (e.g., depression cases and controls) that may be related to the predictor, the outcome, or both – these could act as confounders. Consider if these subgroups were accounted for statistically.
• If a substantial amount of data was excluded, was there a clear rationale for the exclusion? Were there sensitivity analyses to explore the impact of the exclusion on the results? If relevant, were there statistical analyses to explore the randomness of the excluded data?
2. Selection of genetic loci
• Was a clear a priori rationale provided for the chosen genetic loci, based on theory or previous evidence?
• If a methylome-wide analysis was performed, was it likely to be feasible (i.e., sufficiently powered) given the sample size?
3. Selection of statistical methods
• Was a clear rationale provided for each aspect of the statistical method? Consider the following decisions that could introduce bias:
◦ methods used to obtain variables from DNA methylation data (e.g., mean methylation across a set of CpG sites)
◦ methods used to obtain variables from the cortisol data (e.g., AUCg, AUCi)
◦ tests used (e.g., ANCOVA)
◦ moderation and subgroup analyses (in particular, consider the significance of any interaction terms; the justification for subgroup analyses may be weaker without a significant interaction term)
◦ the splitting of continuous variables (e.g., different thresholds for dichotomising a continuous variable may produce different results; also, the median split can inflate the rate of error)
◦ the handling of missing data
◦ adjustment for multiple testing (e.g., the Bonferroni correction), accounting for the approximate number of tests (i.e., the importance of this point will depend on the number of tests that were run)
• Where relevant, were there sensitivity analyses to explore the impact of the above statistical methods on the results?
4. Selection of potential confounders
• Was there a clear rationale for the selection of variables that were adjusted for?
• Were the most important potential confounders controlled for, including (if relevant) age, sex, ancestry, and cell type heterogeneity? The latter is particularly important for analyses of DNA methylation in whole blood. Consider, also, if adjustments were made for any subgroups in the cohort that might confound the relationship of interest.
• Were there sensitivity analyses to explore the impact of adjusting for different variables on the results?
5. Selection of reported results
• Was there any indication that the results may have been reported selectively? Consider analyses that were not reported fully or at all but were likely to have been performed based on the data, the methods, and the analyses that were reported. Also consider if sensitivity analyses were not reported when – ideally – they would have been.
6. Appropriateness of conclusions
• Were the conclusions appropriate, based on the evidence presented? Consider causal, practical, and theoretical claims and implications, particularly in the abstract. Also consider the acknowledgement of limitations and the certainty with which conclusions are presented. Consider, too, how the other domains may affect the appropriateness of the conclusions.
Note. Use the questions and dot points to assign one of the following judgements to each domain: low risk of bias, some concerns, or high risk of bias. Focus consistently on risk of bias, defined as the potential for study findings to deviate systematically from the truth. Do not emphasise details that impact study quality but are unlikely to have a systematic effect on the findings (e.g., random…

### Sheet: table_s2
Risk of Bias Judgements for Each Study
Study	Selection of Participants	Selection of Genetic Loci	Selection of Statistical Methods	Selection of Potential Confounders	Selection of Reported Results	Appropriateness of Conclusions
Oberlander et al. (2008)	Some concerns	Low	Some concerns	Some concerns	Some concerns	High
de Rooij et al. (2012)	High	Low	Some concerns	Some concerns	Some concerns	Low
Edelman et al. (2012)	Low	Low	Some concerns	High	Some concerns	Some concerns
Ouellet-Morin et al. (2013)	Low	Some concerns	Low	High	High	High
Alexander et al. (2014)	Low	Low	Some concerns	Some concerns	High	Some concerns
Stroud et al. (2014)	High	Some concerns	High	Some concerns	High	High
Conradt et al. (2015)	Low	Low	Some concerns	Some concerns	Some concerns	Some concerns
Duman and Canli (2015)	High	Some concerns	Some concerns	Some concerns	Some concerns	Low
van der Knaap et al. (2015)	Low	Low	Some concerns	Low	Low	Low
Ziegler et al. (2015)	High	Some concerns	Low	Some concerns	Some concerns	Some concerns
Boks et al. (2016)	Some concerns	Low	Some concerns	Low	Some concerns	Low
Houtepen et al. (2016)	Some concerns	High	High	Low	Some concerns	High
Stroud et al. (2016)	Some concerns	Low	High	High	High	High
Mulder et al. (2017)	Some concerns	Low	High	Low	Some concerns	Some concerns
Alexander et al. (2018)	Some concerns	Low	High	Low	Some concerns	Some concerns
Lester et al. (2018)	High	Some concerns	High	High	Some concerns	High
Schür et al. (2018)	Some concerns	Low	Some concerns	Low	Some concerns	Some concerns
Wrigglesworth et al. (2018)	Some concerns	Low	Some concerns	Some concerns	Low	Some concerns
Barha et al. (2019)	High	High	Some concerns	Low	High	Low
Conradt et al. (2019)	High	Low	Some concerns	Some concerns	High	Some concerns
Timothy et al. (2019)	High	Low	Some concerns	High	High	High
van Kesteren and Oberski (2019)	High	High	High	Some concerns	Some concerns	Some concerns
Alexander et al. (2020)	Some concerns	Low	Low	High	High	Low
Bakusic et al. (2020)	Some concerns	Some concerns	High	High	High	Some concerns
Frach et al. (2020)	High	Some concerns	Some concerns	Some concerns	High	Low
Galbally et al. (2020)	High	Low	Some concerns	High	High	High
Schaid and Sinnwell (2020)	Some concerns	Some concerns	Some concerns	High	Some concerns	Some concerns
Schaid et al. (2020)	Some concerns	Low	High	High	Some concerns	Low
Cai et al. (2022)	Some concerns	Some concerns	Some concerns	Some concerns	Some concerns	Some concerns
Guo et al. (2022)	Some concerns	Some concerns	Some concerns	Some concerns	Low	High
Müller et al. (2022)	High	Some concerns	Some concerns	Some concerns	High	Some concerns
Padbury et al. (2022)	Low	Low	High	High	High	Some concerns
Beijers et al. (2023)	Low	Low	Some concerns	Some concerns	Some concerns	Low
Chubar et al. (2023)	Some concerns	Low	High	Low	High	Some concerns
Reid et al. (2023)	Low	Some concerns	Some concerns	Some concerns	Some concerns	Some concerns
Wang and Huang (2024)	Some concerns	High	High	Low	Low	Some concerns
Castro-Quintas et al. (2025)	High	Some concerns	Some concerns	Some concerns	Some concerns	Low
Miller et al. (2025)	Low	Some concerns	Low	Low	Low	Low
Yu et al. (2025)	Low	Some concerns	Some concerns	High	Some concerns	Low

### Sheet: table_s3
Results of Power Analyses
Tissue	Sample Size	Number of CpG Sites With a Non-Zero Correlation With AUCi	Power (M)	Power (SD)
Whole blood (adults)	58	100	0	0
Whole blood (adults)	85	100	0.0025	0.0055
Whole blood (adults)	298	100	0.43702	0.11216
Whole blood (adults)	675	100	0.991	0.01294
Whole blood (adults)	58	200	0.00025	0.00112
Whole blood (adults)	85	200	0.001	0.00205
Whole blood (adults)	298	200	0.51813	0.09931
Whole blood (adults)	675	200	0.98925	0.01206
Whole blood (adults)	58	800	0	0
Whole blood (adults)	85	800	0.00287	0.00383
Whole blood (adults)	298	800	0.5797	0.0899
Whole blood (adults)	675	800	0.99562	0.00617
Whole blood (adults)	58	800	0.00013	0.00038
Whole blood (adults)	85	800	0.00512	0.00782
Whole blood (adults)	298	800	0.64662	0.07527
Whole blood (adults)	675	800	0.99675	0.002
Whole blood (adults)	58	1600	0.00019	0.00041
Whole blood (adults)	85	1600	0.00369	0.00438
Whole blood (adults)	298	1600	0.71758	0.07059
Whole blood (adults)	675	1600	0.99838	0.0014
Whole blood (adults)	58	3200	0.00106	0.00218
Whole blood (adults)	85	3200	0.00991	0.00933
Whole blood (adults)	298	3200	0.77632	0.06077
Whole blood (adults)	675	3200	0.99917	0.00063
Whole blood (adults)	58	6400	0.0025	0.00389
Whole blood (adults)	85	6400	0.02051	0.01972
Whole blood (adults)	298	6400	0.84623	0.0462
Whole blood (adults)	675	6400	0.99935	0.00055
Whole blood (5-year-olds)	58	100	0	0
Whole blood (5-year-olds)	85	100	0	0.00224
Whole blood (5-year-olds)	298	100	0.44164	0.10464
Whole blood (5-year-olds)	675	100	0.9905	0.01191
Whole blood (5-year-olds)	58	200	0.00025	0.00112
Whole blood (5-year-olds)	85	200	0.00175	0.00335
Whole blood (5-year-olds)	298	200	0.50933	0.10489
Whole blood (5-year-olds)	675	200	0.995	0.00459
Whole blood (5-year-olds)	58	400	0	0
Whole blood (5-year-olds)	85	400	0.00188	0.00291
Whole blood (5-year-olds)	298	400	0.58097	0.09313
Whole blood (5-year-olds)	675	400	0.99562	0.00525
Whole blood (5-year-olds)	58	800	0.00044	0.00093
Whole blood (5-year-olds)	85	800	0.00144	0.00204
Whole blood (5-year-olds)	298	800	0.65299	0.08317
Whole blood (5-year-olds)	675	800	0.99706	0.00237
Whole blood (5-year-olds)	58	1600	0.00028	0.00038
Whole blood (5-year-olds)	85	1600	0.00475	0.00709
Whole blood (5-year-olds)	298	1600	0.72173	0.06915
Whole blood (5-year-olds)	675	1600	0.99791	0.00177
Whole blood (5-year-olds)	58	3200	0.00041	0.00067
Whole blood (5-year-olds)	85	3200	0.01294	0.01818
Whole blood (5-year-olds)	298	3200	0.78457	0.05716
Whole blood (5-year-olds)	675	3200	0.99872	0.00108
Whole blood (5-year-olds)	58	6400	0.00207	0.00357
Whole blood (5-year-olds)	85	6400	0.02626	0.01721
Whole blood (5-year-olds)	298	6400	0.84288	0.05121
Whole blood (5-year-olds)	675	6400	0.99958	0.00038
Whole blood (newborns)	58	100	0.001	0.00308
Whole blood (newborns)	85	100	0.0015	0.00366
Whole blood (newborns)	298	100	0.43097	0.10869
Whole blood (newborns)	675	100	0.995	0.00607
Whole blood (newborns)	58	200	0.00025	0.00112
Whole blood (newborns)	85	200	0.00225	0.00343
Whole blood (newborns)	298	200	0.50777	0.0985
Whole blood (newborns)	675	200	0.9925	0.00698
Whole blood (newborns)	58	400	0.00025	0.00077
Whole blood (newborns)	85	400	0.0015	0.00221
Whole blood (newborns)	298	400	0.57732	0.0959
Whole blood (newborns)	675	400	0.9955	0.00504
Whole blood (newborns)	58	800	0.00081	0.00084
Whole blood (newborns)	85	800	0.00325	0.00335
Whole blood (newborns)	298	800	0.64924	0.08245
Whole blood (newborns)	675	800	0.99694	0.00279
Whole blood (newborns)	58	1600	0.00056	0.00083
Whole blood (newborns)	85	1600	0.00341	0.00366
Whole blood (newborns)	298	1600	0.72256	0.07482
Whole blood (newborns)	675	1600	0.99862	0.00101
Whole blood (newborns)	58	3200	0	0
Whole blood (newborns)	85	3200	0.01	0.01
Whole blood (newborns)	298	3200	0.78	0.06
Whole blood (newborns)	675	3200	1	0
Whole blood (newborns)	58	6400	0	0
Whole blood (newborns)	85	6400	0.02	0.02
Whole blood (newborns)	298	6400	0.83	0.05
Whole blood (newborns)	675	6400	1	0
Whole blood (cord)	58	100	0	0
Whole blood (cord)	85	100	0	0
Whole blood (cord)	298	100	0.43	0.11
Whole blood (cord)	675	100	0.99	0.02
Whole blood (cord)	58	200	0	0
Whole blood (cord)	85	200	0	0
Whole blood (cord)	298	200	0.5	0.1
Whole blood (cord)	675	200	0.99	0.01
Whole blood (cord)	58	400	0	0
Whole blood (cord)	85	400	0	0
Whole blood (cord)	298	400	0.57	0.09
Whole blood (cord)	675	400	1	0
Whole blood (cord)	58	800	0	0
Whole blood (cord)	85	800	0	0
Whole blood (cord)	298	800	0.66	0.08
Whole blood (cord)	675	800	1	0
Whole blood (cord)	58	1600	0	0
Whole blood (cord)	85	1600	0.01	0.01
Whole blood (cord)	298	1600	0.72	0.08
Whole blood (cord)	675	1600	1	0
Whole blood (cord)	58	3200	0	0
Whole blood (cord)	85	3200	0.02	0.02
Whole blood (cord)	298	3200	0.79	0.05
Whole blood (cord)	675	3200	1	0
Whole blood (cord)	58	6400	0	0
Whole blood (cord)	85	6400	0.02	0.02
Whole blood (cord)	298	6400	0.84	0.04
Whole blood (cord)	675	6400	1	0
PBMCs (adults)	58	100	0	0
PBMCs (adults)	85	100	0	0
PBMCs (adults)	298	100	0.43	0.1
PBMCs (adults)	675	100	0.98	0.01
PBMCs (adults)	58	200	0	0
PBMCs (adults)	85	200	0	0
PBMCs (adults)	298	200	0.51	0.1
PBMCs (adults)	675	200	0.99	0.01
PBMCs (adults)	58	400	0	0
PBMCs (adults)	85	400	0	0
PBMCs (adults)	298	400	0.58	0.09
PBMCs (adults)	675	400	0.99	0
PBMCs (adults)	58	800	0	0
PBMCs (adults)	85	800	0	0
PBMCs (adults)	298	800	0.65	0.08
PBMCs (adults)	675	800	1	0
PBMCs (adults)	58	1600	0	0
PBMCs (adults)	85	1600	0.01	0.01
PBMCs (adults)	298	1600	0.72	0.07
PBMCs (adults)	675	1600	1	0
PBMCs (adults)	58	3200	0	0
PBMCs (adults)	85	3200	0.01	0
PBMCs (adults)	298	3200	0.78	0.06
PBMCs (adults)	675	3200	1	0
PBMCs (adults)	58	6400	0	0
PBMCs (adults)	85	6400	0.02	0.02
PBMCs (adults)	298	6400	0.84	0.04
PBMCs (adults)	675	6400	1	0
PBMCs (cord)	58	100	0	0
PBMCs (cord)	85	100	0	0.01
PBMCs (cord)	298	100	0.43	0.11
PBMCs (cord)	675	100	0.99	0.01
PBMCs (cord)	58	200	0	0
PBMCs (cord)	85	200	0	0
PBMCs (cord)	298	200	0.51	0.09
PBMCs (cord)	675	200	0.99	0.01
PBMCs (cord)	58	400	0	0
PBMCs (cord)	85	400	0	0
PBMCs (cord)	298	400	0.59	0.09
PBMCs (cord)	675	400	0.99	0.01
PBMCs (cord)	58	800	0	0
PBMCs (cord)	85	800	0	0.01
PBMCs (cord)	298	800	0.65	0.08
PBMCs (cord)	675	800	1	0
PBMCs (cord)	58	1600	0	0
PBMCs (cord)	85	1600	0	0
PBMCs (cord)	298	1600	0.72	0.07
PBMCs (cord)	675	1600	1	0
PBMCs (cord)	58	3200	0	0
PBMCs (cord)	85	3200	0.01	0.01
PBMCs (cord)	298	3200	0.78	0.06
PBMCs (cord)	675	3200	1	0
PBMCs (cord)	58	6400	0	0.01
PBMCs (cord)	85	6400	0.03	0.03
PBMCs (cord)	298	6400	0.85	0.05
PBMCs (cord)	675	6400	1	0
Saliva	58	100	0	0
Saliva	85	100	0	0
Saliva	298	100	0.43	0.1
Saliva	675	100	0.99	0.01
Saliva	58	200	0	0
Saliva	85	200	0	0.01
Saliva	298	200	0.51	0.1
Saliva	675	200	0.99	0.01
Saliva	58	400	0	0
Saliva	85	400	0	0
Saliva	298	400	0.57	0.09
Saliva	675	400	0.99	0.01
Saliva	58	800	0	0
Saliva	85	800	0	0.01
Saliva	298	800	0.65	0.08
Saliva	675	800	1	0
Saliva	58	1600	0	0
Saliva	85	1600	0	0.01
Saliva	298	1600	0.72	0.07
Saliva	675	1600	1	0
Saliva	58	3200	0	0
Saliva	85	3200	0.01	0.01
Saliva	298	3200	0.78	0.06
Saliva	675	3200	1	0
Saliva	58	6400	0	0
Saliva	85	6400	0.03	0.03
Saliva	298	6400	0.84	0.06
Saliva	675	6400	1	0
Placenta	58	100	0	0
Placenta	85	100	0	0
Placenta	298	100	0.43	0.11
Placenta	675	100	0.99	0.01
Placenta	58	200	0	0
Placenta	85	200	0	0
Placenta	298	200	0.5	0.09
Placenta	675	200	0.99	0.01
Placenta	58	400	0	0
Placenta	85	400	0	0.01
Placenta	298	400	0.58	0.09
Placenta	675	400	1	0
Placenta	58	800	0	0
Placenta	85	800	0	0.01
Placenta	298	800	0.64	0.08
Placenta	675	800	1	0
Placenta	58	1600	0	0
Placenta	85	1600	0.01	0.01
Placenta	298	1600	0.72	0.07
Placenta	675	1600	1	0
Placenta	58	3200	0	0
Placenta	85	3200	0.01	0.01
Placenta	298	3200	0.79	0.05
Placenta	675	3200	1	0
Placenta	58	6400	0	0
Placenta	85	6400	0.03	0.02
Placenta	298	6400	0.83	0.05
Placenta	675	6400	1	0
